# Age and Sex Differences in the Genetics of Cardiomyopathy

**DOI:** 10.1101/2021.04.06.21255002

**Authors:** Oyediran Akinrinade, Genomics England Research Consortium, Jane Lougheed, Tapas Mondal, John Smythe, Luis Altamirano-Diaz, Erwin Oechslin, Seema Mital

## Abstract

**Aims:** Cardiomyopathy is a clinically and genetically heterogeneous disorder with age and sex-related differences in severity and outcomes. The aim of our study was to identify age and sex-related differences in the genetic architecture of cardiomyopathy.

**Methods and Results:** We analyzed whole genome sequence data from 471 pediatric and 926 adult cardiomyopathy patients from our Heart Centre Biobank and from the Genomics England cohort. Overall yield of rare deleterious coding variants was higher in pediatric compared to adult onset cardiomyopathy, but not different by sex. *MYH7, TNNT2, MYL3*, and *VCL* variants were more frequent in pediatric patients; *TTN* and *OBSCN* variants were more frequent in adult patients, with *MYH7* (Odds ratio 3.6; CI 2.1-6.3) and *OBSCN* (Odds ratio 5.5, CI 2.0-21.4) remaining significant after adjusting for multiple testing. Variants in early-onset cardiomyopathy clustered in highly constrained coding regions compared to those in adult patients (p=3.9×10^−3^). There were also differences between pediatric and adult patients in variant location within *MYH7* and *TTN* genes. When analyzed by sex, variants in female compared to male patients were in more highly constrained coding regions (p=0.002).

**Conclusion:** Our findings highlight under-appreciated genetic differences in early versus late onset cardiomyopathy. Variants in childhood cardiomyopathy and in female patients were in highly constrained coding regions of the genome suggesting greater deleterious effects and strong purifying selection in the general population. Knowledge of the affected gene, variant location within the gene, and variant constraint scores may be useful in predicting early versus late onset cardiomyopathy.
