## Supplementary Table for "Age and Sex Differences in the Genetics of Cardiomyopathy"

### Sheet: Table S1
Table S1. Cardiomyopathy gene list (n=133)
Gene	Gene_category	Tier	Deleterious variant
ABCC9	Channel	tier 1	Yes
RYR2	Channel	tier 1	Yes
SCN5A	Channel	tier 1	Yes
ACTC1	Sarcomeric	tier 1	Yes
MYBPC3	Sarcomeric	tier 1	Yes
MYH7	Sarcomeric	tier 1	Yes
MYL2	Sarcomeric	tier 1	Yes
MYL3	Sarcomeric	tier 1	Yes
TNNI3	Sarcomeric	tier 1	Yes
TNNT2	Sarcomeric	tier 1	Yes
TPM1	Sarcomeric	tier 1	Yes
TTN	Sarcomeric	tier 1	Yes
FLNC	Cytoskeletal	tier 1	Yes
PDLIM3	Cytoskeletal	tier 1	Yes
PLN	Cytoskeletal	tier 1	Yes
DES	Structural	tier 1	Yes
DMD	Structural	tier 1	Yes
FHL2	Structural	tier 1	Yes
ILK	Structural	tier 1	Yes
LAMA4	Structural	tier 1	Yes
LMNA	Structural	tier 1	Yes
MYLK2	Structural	tier 1	Yes
NEBL	Structural	tier 1	Yes
NEXN	Structural	tier 1	Yes
SGCD	Structural	tier 1	Yes
TMPO	Structural	tier 1	Yes
ACTN2	Z-disc	tier 1	Yes
CSRP3	Z-disc	tier 1	Yes
VCL	Z-disc	tier 1	Yes
DSC2	Desmosomal	tier 1	Yes
DSG2	Desmosomal	tier 1	Yes
DSP	Desmosomal	tier 1	Yes
JUP	Desmosomal	tier 1	Yes
PKP2	Desmosomal	tier 1	Yes
BRAF	RAS	tier 1	Yes
HRAS	RAS	tier 1	Yes
MAP2K1	RAS	tier 1	Yes
MAP2K2	RAS	tier 1	Yes
NF1	RAS	tier 1	Yes
NRAS	RAS	tier 1	Yes
PTPN11	RAS	tier 1	Yes
RAF1	RAS	tier 1	Yes
RIT1	RAS	tier 1	Yes
SHOC2	RAS	tier 1	Yes
SOS1	RAS	tier 1	Yes
BAG3	Signaling	tier 1	Yes
CBL	Signaling	tier 1	Yes
CRYAB	Signaling	tier 1	Yes
PSEN2	Signaling	tier 1	Yes
RBM20	Signaling	tier 1	Yes
TMEM43	Signaling	tier 1	Yes
PSEN1	Signaling	tier 1	No
TCAP	Z-disc	tier 1	No
LBD3	Z-disc	tier 1	No
FHL1	Structural	tier 1	No
TNNC1	Cytoskeletal	tier 1	No
CALR3	Calcium signaling	tier 2	Yes
CASQ2	Calcium signaling	tier 2	Yes
ACTA1	Structural	tier 2	Yes
DYSF	Structural	tier 2	Yes
JPH2	Structural	tier 2	Yes
LAMA2	Structural	tier 2	Yes
MYOM1	Structural	tier 2	Yes
MYPN	Structural	tier 2	Yes
SGCA	Structural	tier 2	Yes
SGCB	Structural	tier 2	Yes
SGCG	Structural	tier 2	Yes
CTNNA3	Z-disc	tier 2	Yes
MYOZ2	Z-disc	tier 2	Yes
DOLK	Dystroglycan	tier 2	Yes
FKRP	Dystroglycan	tier 2	Yes
FKTN	Dystroglycan	tier 2	Yes
LAMP2	Lysosomal	tier 2	Yes
PLEKHM2	Lysosomal	tier 2	Yes
ACAD9	Metabolic	tier 2	Yes
ACADVL	Metabolic	tier 2	Yes
PRKAG2	Metabolic	tier 2	Yes
COX15	Mitochondrial	tier 2	Yes
SCO2	Mitochondrial	tier 2	Yes
SDHA	Mitochondrial	tier 2	Yes
RRAS	RAS	tier 2	Yes
ALPK3	Signaling	tier 2	Yes
EYA4	Signaling	tier 2	Yes
PRDM16	Signaling	tier 2	Yes
TGFB3	Signaling	tier 2	Yes
TMEM70	Signaling	tier 2	Yes
GATAD1	Signaling	tier 2	No
EMD	Structural	tier 2	No
KRAS	RAS	tier 2	No
TTR	Signaling	tier 2	No
CAV3	Structural	tier 2	No
ANO5	Channel	tier 2	Yes
HCN4	Channel	tier 2	Yes
SLC22A5	Channel	tier 2	Yes
SLC25A20	Channel	tier 2	Yes
SLC25A3	Channel	tier 2	Yes
MYH6	Cytoskeletal	tier 2	Yes
CAPN3	Structural	tier 2	Yes
MYOT	Structural	tier 2	Yes
OBSCN	Structural	tier 2	Yes
DTNA	Dystroglycan	tier 2	Yes
AGK	Metabolic	tier 2	Yes
AGL	Metabolic	tier 2	Yes
APOA1	Metabolic	tier 2	Yes
DBH	Metabolic	tier 2	Yes
GAA	Metabolic	tier 2	Yes
GBE1	Metabolic	tier 2	Yes
GUSB	Metabolic	tier 2	Yes
PNPLA2	Metabolic	tier 2	Yes
POMT1	Metabolic	tier 2	Yes
POMT2	Metabolic	tier 2	Yes
AARS2	Mitochondrial	tier 2	Yes
CPT2	Mitochondrial	tier 2	Yes
FOXRED1	Mitochondrial	tier 2	Yes
FXN	Mitochondrial	tier 2	Yes
MTO1	Mitochondrial	tier 2	Yes
TSFM	Mitochondrial	tier 2	Yes
CHKB	Neurohormonal	tier 2	Yes
GLB1	Signaling	tier 2	Yes
XK	Signaling	tier 2	Yes
FBXO32	Signaling	tier 2	No
GLA	Metabolic	tier 2	No
CAVIN4	Structural	tier 2	No
SELENON	Metabolic	tier 2	No
HFE	Structural	tier 2	No
DNAJC19	Mitochondrial	tier 2	No
CHRM2	Neurohormonal	tier 2	No
SLC25A4	Channel	tier 2	No
ETFB	Mitochondrial	tier 2	No
VCP	Signaling	tier 2	No
ANKRD1	Z-disc	tier 2	No
TAZ	Mitochondrial	tier 2	No
LARGE	Dystroglycan	tier 2	No

### Sheet: Table S2
Table S2. Variant burden in cardiomyopathy genes stratified by age (limited to genes with at least 5 variants)
		Pediatrics			Adults			Stastistics (Pediatrics vs Adults)
Gene	Total variant count	n of variants	n of carriers	% carriers	n of variants	n of carriers	% carriers	p-value	FDR	OR	CI	VCD_OR	VCD_CI
All Cardiomyopathy
MYH7	57	34	41	8.7049	23	24	2.5918	1.2e-06	0.0001332	3.5799	2.08-6.28	3.55	2.13-5.93
OBSCN	47	4	4	0.8493	43	42	4.5356	9.86e-05	0.0054723	0.1804	0.05-0.5	0.2	0.08-0.53
TNNT2	13	8	10	2.1231	5	6	0.6479	0.0291406	0.808652	3.323	1.09-11.19	3.22	1.2-8.62
TTN	54	11	11	2.3355	43	43	4.6436	0.0391576	0.867269	0.4913	0.23-0.98	0.51	0.26-0.98
VCL	5	4	4	0.8493	1	1	0.108	0.0468794	0.867269	7.9111	0.78-389.78	5.94	0.93-37.82
ALPK3	21	5	4	0.8493	16	20	2.1598	0.0835643	1	0.3882	0.1-1.17	0.43	0.15-1.19
POMT1	6	0	0	0	6	6	0.6479	0.102936	1	0	0-1.67	0.15	0.01-2.67
DYSF	15	2	2	0.4246	13	13	1.4039	0.106354	1	0.2997	0.03-1.33	0.36	0.09-1.4
ACTC1	7	4	5	1.0616	3	3	0.324	0.128177	1	3.2981	0.64-21.33	3.11	0.81-11.94
ACAD9	5	0	0	0	5	5	0.54	0.174373	1	0	0-2.14	0.18	0.01-3.22
CAPN3	5	0	0	0	5	5	0.54	0.174373	1	0	0-2.14	0.18	0.01-3.22
JUP	5	0	0	0	5	5	0.54	0.174373	1	0	0-2.14	0.18	0.01-3.22
MYPN	9	5	5	1.0616	4	4	0.432	0.174421	1	2.4714	0.53-12.52	2.42	0.69-8.44
PKP2	10	1	1	0.2123	9	9	0.9719	0.178626	1	0.2169	0-1.57	0.31	0.05-1.73
JPH2	6	4	4	0.8493	2	2	0.216	0.187829	1	3.953	0.56-43.85	3.56	0.76-16.77
AGL	10	6	6	1.2739	4	5	0.54	0.197797	1	2.3752	0.6-9.89	2.34	0.75-7.32
RBM20	15	6	9	1.9108	9	10	1.0799	0.225516	1	1.7837	0.64-4.92	1.79	0.74-4.34
RAF1	10	5	5	1.0616	5	5	0.54	0.319123	1	1.9754	0.45-8.63	1.98	0.6-6.47
FLNC	43	17	18	3.8217	26	26	2.8078	0.331916	1	1.3752	0.7-2.64	1.39	0.76-2.54
DBH	5	3	3	0.6369	2	2	0.216	0.342708	1	2.959	0.34-35.51	2.76	0.54-14.06
LDB3	6	3	3	0.6369	3	3	0.324	0.411308	1	1.9713	0.26-14.78	1.97	0.45-8.71
DOLK	5	2	3	0.6369	3	3	0.324	0.411308	1	1.9713	0.26-14.78	1.97	0.45-8.71
TNNI3	8	4	4	0.8493	4	4	0.432	0.454164	1	1.9733	0.37-10.64	1.97	0.53-7.32
DES	7	3	4	0.8493	4	4	0.432	0.454164	1	1.9733	0.37-10.64	1.97	0.53-7.32
MYBPC3	48	17	24	5.0955	31	41	4.4276	0.592154	1	1.1588	0.66-1.99	1.17	0.7-1.95
NEBL	5	1	1	0.2123	4	4	0.432	0.668355	1	0.4906	0.01-4.98	0.65	0.1-4.16
CBL	5	1	1	0.2123	4	4	0.432	0.668355	1	0.4906	0.01-4.98	0.65	0.1-4.16
ACADVL	7	3	3	0.6369	4	4	0.432	0.693903	1	1.4772	0.22-8.77	1.53	0.38-6.22
AARS2	7	3	3	0.6369	4	4	0.432	0.693903	1	1.4772	0.22-8.77	1.53	0.38-6.22
CPT2	7	2	2	0.4246	5	6	0.6479	0.724586	1	0.6541	0.06-3.68	0.75	0.17-3.26
CTNNA3	7	2	2	0.4246	5	6	0.6479	0.724586	1	0.6541	0.06-3.68	0.75	0.17-3.26
DSG2	8	2	2	0.4246	6	6	0.6479	0.724586	1	0.6541	0.06-3.68	0.75	0.17-3.26
LAMA2	9	2	2	0.4246	7	7	0.7559	0.726073	1	0.5601	0.06-2.96	0.65	0.16-2.74
PRDM16	9	4	4	0.8493	5	6	0.6479	0.740621	1	1.313	0.27-5.57	1.36	0.41-4.56
RYR2	14	4	4	0.8493	10	10	1.0799	0.783473	1	0.7847	0.18-2.74	0.84	0.28-2.55
MYH6	17	5	5	1.0616	12	12	1.2959	0.801502	1	0.8174	0.22-2.51	0.86	0.31-2.37
DSP	24	8	7	1.4862	16	16	1.7279	0.827056	1	0.8581	0.3-2.22	0.89	0.37-2.13
GAA	12	4	4	0.8493	8	8	0.8639	1	1	0.9829	0.22-3.69	1.04	0.33-3.28
ACTN2	9	3	3	0.6369	6	6	0.6479	1	1	0.9829	0.16-4.63	1.06	0.29-3.9
SCN5A	11	4	3	0.6369	7	7	0.7559	1	1	0.8417	0.14-3.71	0.92	0.26-3.27
MYOM1	9	3	3	0.6369	6	6	0.6479	1	1	0.9829	0.16-4.63	1.06	0.29-3.9
NF1	6	2	2	0.4246	4	4	0.432	1	1	0.983	0.09-6.89	1.09	0.23-5.14
LMNA	6	2	2	0.4246	4	4	0.432	1	1	0.983	0.09-6.89	1.09	0.23-5.14
HCN4	7	2	2	0.4246	5	5	0.54	1	1	0.7856	0.07-4.82	0.89	0.2-3.99
TMEM43	6	2	2	0.4246	4	5	0.54	1	1	0.7856	0.07-4.82	0.89	0.2-3.99
POMT2	6	2	2	0.4246	4	4	0.432	1	1	0.983	0.09-6.89	1.09	0.23-5.14
SDHA	8	3	2	0.4246	5	5	0.54	1	1	0.7856	0.07-4.82	0.89	0.2-3.99
CSRP3	6	2	2	0.4246	4	4	0.432	1	1	0.983	0.09-6.89	1.09	0.23-5.14
Hypertrophic Cardiomyopathy
MYH7	35	19	25	11.2108	16	17	3.1193	2.88e-05	0.002736	3.9133	1.98-7.9	3.88	2.07-7.28
OBSCN	26	1	1	0.4484	25	23	4.2202	0.00480357	0.220815	0.1024	0-0.64	0.15	0.03-0.79
ALPK3	16	2	2	0.8969	14	17	3.1193	0.0776846	1	0.2814	0.03-1.2	0.34	0.09-1.29
MYBPC3	44	15	22	9.8655	29	37	6.789	0.178278	1	1.5019	0.82-2.69	1.51	0.88-2.62
RAF1	8	4	4	1.7937	4	4	0.7339	0.23923	1	2.467	0.46-13.37	2.47	0.66-9.2
TNNT2	5	3	3	1.3453	2	3	0.5505	0.364089	1	2.4604	0.33-18.5	2.46	0.55-10.91
AARS2	6	3	3	1.3453	3	3	0.5505	0.364089	1	2.4604	0.33-18.5	2.46	0.55-10.91
TTN	9	1	1	0.4484	8	7	1.2844	0.4493	1	0.3466	0.01-2.72	0.48	0.08-2.81
DYSF	11	2	2	0.8969	9	9	1.6514	0.524535	1	0.5393	0.06-2.64	0.64	0.16-2.59
TNNI3	5	2	2	0.8969	3	3	0.5505	0.631083	1	1.6339	0.14-14.36	1.75	0.34-8.93
CSRP3	5	2	2	0.8969	3	3	0.5505	0.631083	1	1.6339	0.14-14.36	1.75	0.34-8.93
DSG2	6	1	1	0.4484	5	5	0.9174	0.677983	1	0.4869	0.01-4.39	0.66	0.11-4.06
MYH6	9	3	3	1.3453	6	6	1.1009	0.723868	1	1.2246	0.2-5.8	1.32	0.36-4.88
FLNC	16	4	4	1.7937	12	12	2.2018	1	1	0.8115	0.19-2.72	0.87	0.29-2.6
GAA	7	2	2	0.8969	5	5	0.9174	1	1	0.9774	0.09-6.02	1.11	0.25-4.99
DSP	6	2	2	0.8969	4	4	0.7339	1	1	1.2236	0.11-8.61	1.36	0.29-6.42
MYOM1	7	2	2	0.8969	5	5	0.9174	1	1	0.9774	0.09-6.02	1.11	0.25-4.99
SDHA	8	3	2	0.8969	5	5	0.9174	1	1	0.9774	0.09-6.02	1.11	0.25-4.99
LAMA2	6	2	2	0.8969	4	4	0.7339	1	1	1.2236	0.11-8.61	1.36	0.29-6.42
Dilated Cardiomyopathy
TTN	44	9	9	5.1429	35	35	13.4615	0.00538053	0.40354	0.3493	0.14-0.77	0.36	0.17-0.76
OBSCN	19	3	3	1.7143	16	16	6.1538	0.0304165	0.797948	0.2667	0.05-0.95	0.3	0.09-0.97
MYH7	11	8	8	4.5714	3	3	1.1538	0.0319179	0.797948	4.0906	0.96-24.28	3.73	1.06-13.16
TNNT2	6	4	6	3.4286	2	2	0.7692	0.0652417	0.978626	4.5643	0.8-46.75	3.97	0.91-17.27
RYR2	7	0	0	0	7	6	2.3077	0.0854909	1	0	0-1.25	0.11	0.01-1.99
DSP	15	4	3	1.7143	11	11	4.2308	0.174291	1	0.3956	0.07-1.53	0.44	0.13-1.48
RBM20	10	5	7	4	5	6	2.3077	0.391477	1	1.7615	0.5-6.46	1.74	0.6-5.07
FLNC	17	8	8	4.5714	9	10	3.8462	0.80731	1	1.1971	0.4-3.45	1.21	0.48-3.05
MYH6	5	2	2	1.1429	3	3	1.1538	1	1	0.9904	0.08-8.74	1.06	0.21-5.43
LMNA	5	2	2	1.1429	3	3	1.1538	1	1	0.9904	0.08-8.74	1.06	0.21-5.43
ALPK3	6	3	2	1.1429	3	3	1.1538	1	1	0.9904	0.08-8.74	1.06	0.21-5.43
GAA	5	2	2	1.1429	3	3	1.1538	1	1	0.9904	0.08-8.74	1.06	0.21-5.43
FDR, false discovery rate; OR, odds ratio; CI, 95% confidence intervals; VCD, Visualizing Categorical Data

### Sheet: Table S3
Table S3. Variant burden by cardiomyopathy gene categories stratified by age
	Pediatrics			Adults			Stastistics (Pediatrics vs Adults)
Gene Category	n of variants	n of carriers	% carriers	n of variants	n of carriers	% carriers	p-value	FDR	OR	CI	VCD_OR	VCD_CI
All Cardiomyopathy
Sarcomeric	82	97	20.5945	112	123	13.2829	0.00060266	0.00843724	1.6926	1.25-2.29	1.69	1.26-2.27
Desmosomal	11	10	2.1231	39	39	4.2117	0.0461274	0.322892	0.4936	0.22-1.02	0.51	0.26-1.02
Structural	38	39	8.2803	110	100	10.7991	0.156087	0.657356	0.7459	0.49-1.11	0.75	0.51-1.1
Channel	11	10	2.1231	32	32	3.4557	0.187816	0.657356	0.6062	0.26-1.28	0.63	0.31-1.27
Cytoskeletal	24	25	5.3079	38	38	4.1037	0.339899	0.855917	1.3096	0.75-2.26	1.32	0.79-2.2
Signaling	21	23	4.8832	52	57	6.1555	0.394104	0.855917	0.7828	0.45-1.31	0.79	0.48-1.3
Z_disc	12	12	2.5478	16	17	1.8359	0.427958	0.855917	1.3976	0.6-3.14	1.41	0.68-2.95
Metabolic	20	20	4.2463	45	44	4.7516	0.786793	1	0.889	0.49-1.56	0.9	0.53-1.54
RAS	10	10	2.1231	21	22	2.3758	0.851579	1	0.8914	0.37-1.98	0.91	0.44-1.92
Mitochondrial	13	12	2.5478	24	25	2.6998	1	1	0.9423	0.43-1.97	0.96	0.48-1.91
Dystroglycan	3	4	0.8493	9	9	0.9719	1	1	0.8728	0.2-3.15	0.93	0.3-2.87
Calcium_signaling	3	2	0.4246	3	3	0.324	1	1	1.3117	0.11-11.49	1.4	0.28-7.15
Lysosomal	2	2	0.4246	3	3	0.324	1	1	1.3117	0.11-11.49	1.4	0.28-7.15
Neurohormonal	1	1	0.2123	2	2	0.216	1	1	0.983	0.02-18.94	1.18	0.16-8.95
Hypertrophic Cardiomyopathy
Sarcomeric	45	56	25.1121	61	70	12.844	6.175e-05	0.0008652	2.2727	1.5-3.43	2.28	1.54-3.37
Signaling	6	6	2.6906	30	32	5.8716	0.0684877	0.479414	0.4437	0.15-1.1	0.47	0.2-1.11
Calcium_signaling	3	2	0.8969	1	1	0.1835	0.203634	0.950292	4.9113	0.25-290.43	4.1	0.54-31.2
Structural	15	16	7.1749	58	53	9.7248	0.330319	1	0.7178	0.37-1.31	0.73	0.41-1.3
Metabolic	7	7	3.139	25	25	4.5872	0.430537	1	0.6744	0.24-1.63	0.71	0.31-1.62
Z_disc	5	5	2.2422	7	8	1.4679	0.538012	1	1.5386	0.39-5.4	1.59	0.54-4.71
Desmosomal	4	4	1.7937	14	14	2.5688	0.609537	1	0.693	0.16-2.24	0.75	0.26-2.19
RAS	7	7	3.139	13	13	2.3853	0.618283	1	1.3257	0.44-3.63	1.37	0.55-3.38
Channel	6	6	2.6906	12	12	2.2018	0.792987	1	1.2277	0.37-3.59	1.28	0.49-3.33
Mitochondrial	8	7	3.139	15	15	2.7523	0.812542	1	1.1448	0.39-3.03	1.19	0.49-2.88
Cytoskeletal	8	8	3.5874	18	18	3.3028	0.828175	1	1.0893	0.4-2.68	1.12	0.49-2.57
Dystroglycan	1	1	0.4484	3	3	0.5505	1	1	0.814	0.02-10.2	1.04	0.15-7.12
Lysosomal	1	1	0.4484	2	2	0.367	1	1	1.2226	0.02-23.6	1.47	0.19-11.16
Neurohormonal	0	0	0	2	2	0.367	1	1	0	0-13.03	0.49	0.02-10.17
Dilated Cardiomyopathy
Channel	1	1	0.5714	14	12	4.6154	0.0185476	0.134576	0.1191	0-0.82	0.17	0.03-0.94
Desmosomal	4	3	1.7143	17	17	6.5385	0.0192251	0.134576	0.25	0.05-0.88	0.28	0.09-0.9
Structural	19	19	10.8571	41	36	13.8462	0.381261	1	0.7583	0.4-1.42	0.77	0.43-1.38
Neurohormonal	1	1	0.5714	0	0	0	0.402299	1	Inf	0.04-Inf	4.48	0.18-110.57
Signaling	13	14	8	14	15	5.7692	0.433723	1	1.4191	0.62-3.25	1.42	0.68-2.99
RAS	2	2	1.1429	5	6	2.3077	0.483737	1	0.4901	0.05-2.78	0.56	0.13-2.46
Z_disc	5	5	2.8571	5	5	1.9231	0.53218	1	1.4985	0.34-6.62	1.5	0.45-4.96
Cytoskeletal	11	11	6.2857	12	13	5	0.669325	1	1.2737	0.5-3.17	1.28	0.57-2.88
Metabolic	9	9	5.1429	13	12	4.6154	0.822446	1	1.1202	0.41-2.97	1.13	0.48-2.7
Sarcomeric	25	28	16	43	42	16.1538	1	1	0.9887	0.56-1.72	0.99	0.59-1.67
Mitochondrial	4	4	2.2857	6	6	2.3077	1	1	0.9903	0.2-4.25	1.03	0.3-3.47
Dystroglycan	2	2	1.1429	3	3	1.1538	1	1	0.9904	0.08-8.74	1.06	0.21-5.43
Calcium_signaling	0	0	0	1	1	0.3846	1	1	0	0-57.89	0.49	0.02-12.17
Lysosomal	0	0	0	1	1	0.3846	1	1	0	0-57.89	0.49	0.02-12.17
FDR, false discovery rate; OR, odds ratio; CI, 95% confidence intervals; VCD, Visualizing Categorical Data
